# A community-based ANP-led integrated oncology care model for adults receiving oral anticancer medication-protocol for a pilot study

**DOI:** 10.1101/2022.02.23.22271044

**Authors:** J.P. Richmond, A. Johnston, P.J. Murphy, P. Gillespie, A.W. Murphy

## Abstract

Oncology has been undergoing a profound transition in the last ten years or more with the increased usage in oral anti-cancer medication (OAM). Approximately 25% of all anti-cancer medication is now designed for oral use and this is likely to increase prospectively. Oral anti-cancer medications have the potential to alleviate capacity issues in cancer treating units as patients receive their treatment at home. There remains however a requirement for safe and efficient assessment and monitoring but this does not necessarily require them to repeatedly attend a hospital day unit. Therefore the opportunity exists to transition this cohort to a community-based setting to be assessed by a specialist such as an Advanced Nurse Practitioner (ANP) in nurse-led clinics. Having an OAM assessment closer to their home would be more convenient to the patient. Furthermore, this could help alleviate hospital capacity issues which were brought into sharp focus with the onset of the COVID-19 pandemic and the use of nurse-led clinics are promoted in the aims of the current healthcare system reform process in Ireland.

Within the context of the Irish healthcare system reform and the COVID-19 pandemic this protocol will outline a collaboration between an Oncology Department in Letterkenny University Hospital in Ireland and the National University of Ireland, Galway aimed to develop and pilot a community-based Advanced Nurse Practitioner-led integrated oncology care model for adults receiving OAM. Phase 1 of this two-phase study commenced in September 2020 and comprised a scoping review, a benchmarking exercise and a qualitative analysis of relevant stakeholders. This protocol paper presents a pilot to be undertaken in phase 2 as OAM care is transitioned to an ANP-led community-based model, which is a radical shift for oncology care in Ireland. The pilot outlined will provide data that will identify potential refinements to the model and address specific uncertainties about a definitive trial.
