## Supplementary material for "A community-based ANP-led integrated oncology care model for adults receiving oral anticancer medication-protocol for a pilot study": Richmond et al-excel data collection tool appendix 2

### Sheet: Demographics
Patient number	Visit date	Gender	Age	Primary cancer	OAM specific regimen/medicaion	OAM cycle (on 1st assessment for pliot)	Number of years since diagnosis	Aim of treatment	diagnosis year	Year of most recent recurrence

### Sheet: Lists
Gender	Cancer type	Aim of treatment		delay inminutes	delay in days	waiting on ANO minutes
female	bowel	curative	no	1	1	1		bus									-28
male	brain	palliative	yes	2	2	2		car	carer		Aran Mor	Ballyshannon					-27
	breast			3	3	3		taxi	friend		Ballyshannon	Carndonagh			blood room		-26
	female GU			4	4	4			relative		Bunbeag	Donegal			GP		-25
	Lower GI			5	5	5			self		Bundoran	Dungloe			other		-24
	lung			6	6	6					Carndonagh	Killybegs					-23
	male GU			7	7	7					Carrick	Lifford					-22
	other			8	8	8					Castlefinn						-21
	upper GI			9	9	9					Clonmany						-20
				10	10	10					Convoy						-19
				11	11	11					Derrybeg						-18
				12	12	12					Doochary						-17
				13	13	13					Dunfanaghy						-16
				14	14	14					Dungloe						-15
				15	15	15					Dunkineely						-14
				16	16	16					Fahan						-13
				17	17	17					Falcarragh						-12
				18	18	18					Glenties						-11
				19	19	19					Kilcar						-10
				20	20	20					Killybegs						-9
				21	21	21					Lifford						-8
				22	22	22					Manorcunningham						-7
				23	23	23					Milford						-6
				24	24	24					Mountcharles						-5
				25	25	25					Moville						-4
				26	26	26					Muff						-3
				27	27	27					Newtowncunningham						-2
				28	28	28					Pettigo						-1
				29	29	29					Quigley's Point						0
				30	30	30					Ramelton						1
				31	31	31					Raphoe						2
				32	32	32					Rathmullan
				33	33	33					St. Johnston
				34	34	34					Stranorlar
				35	35	35
				36	36	36
				37	37	37
				38	38	38
				39	39	39
				40	40	40
				41	41	41
				42	42	42
				43	43	43
				44	44	44
				45	45	45
				46	46	46
				47	47	47
				48	48	48
				49	49	49
				50	50	50
				51
				52
				53
				54
				55
				56
				57
				58
				59
				60
				61
				62
				63
				64
				65
				66
				67
				68
				69
				70
				71
				72
				73
				74
				75
				76
				77
				78
				79
				80
				81
				82
				83
				84
				85
				86
				87
				88
				89
				90
				91
				92
				93
				94
				95
				96
				97
				98
				99
				100
				101
				102
				103
				104
				105
				106
				107
				108
				109
				110
				111
				112
				113
				114
				115
				116
				117
				118
				119
				120
				121
				122
				123
				124
				125
				126
				127
				128
				129
				130
				131
				132
				133
				134
				135
				136
				137
				138
				139
				140
				141
				142
				143
				144
				145
				146
				147
				148
				149
				150
				151
				152
				153
				154
				155
				156
				157
				158
				159
				160
				161
				162
				163
				164
				165
				166
				167
				168
				169
				170
				171
				172
				173
				174
				175
				176
				177
				178
				179
				180
				181
				182
				183
				184
				185
				186
				187
				188
				189
				190
				191
				192
				193
				194
				195
				196
				197
				198
				199
				200
				201
				202
				203
				204
				205
				206
				207
				208
				209
				210
				211
				212
				213
				214
				215
				216
				217
				218
				219
				220
				221
				222
				223
				224
				225
				226
				227
				228
				229
				230
				231
				232
				233
				234
				235
				236
				237
				238
				239
				240
				241
				242
				243
				244
				245
				246
				247
				248
				249
				250

### Sheet: Travel location
Patient number	Distance travelled to appt (Kms measured from home)	Method of transport	Own/other driver	Time off work for other driver (total hrs round trip)	If you drive how much do you usually spend on parking per appointment? (to nearest euro)	If you use public transport how much do you usually spend per appointment? (to nearest euro)	Closest primary care centre (in kms)	Closest Comm Hospital	Other

### Sheet: Appointment details
Patient number	Type of assessment	Did patient attend on time	Extent of delay in attending (mins)	Reason for delay in attending	Reviewed at correct interval (i.e. 3/52)	Extent of interval delay (days)	Reason for interval delay	Waiting time before seen by ANP (mins measured from appt time)	Time with nurse (mins)	Time with ANP	Additional ANP time regarding blood results (telephoning patient & documenting care) & communication to HCP (mins)	Outcome of review	Number of medications prescribed or rewritten	Toxicities requiring medical review	Description of toxicitity	Toxicities requiring admission	Description of problem	Adverse events last cycle	Description of adverse events	Near misses last cycle	Description of near misses	Clinical incidents last cycle	Description of clinical incidents	# of ad hoc queries from Comm Phar	# of ad hoc queries from GP	# of ad hoc queries from other HCP	# of ad hoc queries from patient	# of ad hoc queries from family	Bloods taken where	Bloods taken when (measured in hrs from appt time)	Other tests per protocol	Other tests as per consultant direction	Other
